# Current State and Demographic Trends of Medically Underserved Populations in Rare Disease Research in the United States

**DOI:** 10.1101/2025.04.30.25326209

**Authors:** Lavanyaa Manjunatha, MS Saundarya, Deepika Dokuru, Nisha Venugopal, Jenifer Ngo Waldrop, Linda Goler Blount, Reena V Kartha, Harsha K Rajasimha

## Abstract

**Background:** Addressing inequities and health disparities for medically underserved populations (MUPs) is critical, as they already face systemic bias and barriers, such as historical mistrust of healthcare systems. To achieve health equity, we need systematic approaches to measuring, quantifying, and reporting diversity, equity, inclusion, and accessibility (DEIA) metrics.

**Methods:** The objective of the study was to analyze literature and clinical trials to summarize the current state of demographics and socioeconomic factors (SF) reporting for MUPs in US-based RD clinical research. PubMed, Cochrane Library, and ClinicalTrials.gov were searched (1983– 2023). A universal set of 30,303 unique RD terms from the Genetic and Rare Diseases Information Center, Orphanet, Rare-X, and ClinicalTrials.gov was used to filter publications and clinical trials. Publications that reported demographics or SFs, were US-based, and involved one or more RDs were included for analysis. Clinical trials that were US-based, involved an RD, and had study results posted were also included. Age, sex or gender, race, ethnicity, and SF data were extracted and analyzed using descriptive statistics. Race and ethnicity data were compared with the US census. The representation of MUPs in RD clinical research was assessed based on the frequency of publications and clinical trials reporting 13 variables.

**Results:** We reviewed 234 publications and 8475 RD clinical trials. Age was the most reported demographic variable (publications: 94%; clinical trials: 100%), followed by sex or gender (86.3%; 100%). Race (50%; 45.7%) and ethnicity (29.9%; 38.5%) were less frequently reported and often in a variable format in publications compared with the ClinicalTrials.gov database. At least one SF was reported in 15.8% of the publications and 0.2% of the trials. American Indian or Native Alaskan, Asian, Hispanic, and Latino participants were significantly underrepresented compared with the US census averages. Data were largely absent for other MUPs: lesbian, gay, bisexual, transgender, and queer or questioning individuals, rural residents, veterans, immigrants, and those affected by disability and poverty.

**Conclusions:** Significant gaps exist in demographics and SF reporting in RD clinical research, and several MUPs are underrepresented. Therefore, a framework to enhance DEIA in RD research is urgently needed.
