## Supplementary Table S12 and S13 for "Current State and Demographic Trends of Medically Underserved Populations in Rare Disease Research in the United States"

### Sheet: eTable 12
Table S12: p-values for significance of aggregate and MP of race and ethnicity in US-only RD trials (1991–2022)a compared with US census averagesb: by study phase and funder type
Race/Ethnicity	American Indian or Alaska Native		Asian		Black or African American		Native Hawaiian or Other Pacific Islander		White		More than one race		Unknown or Not Reported		Hispanic or Latino
	p values for		p values for		p values for		p values for		p values for		p values for		p values for		p values for
	AP	MP	AP	MP	AP	MP	AP	MP	AP	MP	AP	MP	AP	MP	AP	MP
Study phase
Early Phase1	Skipped due to zero count	Skipped due to zero count	0.61601	0.3411	3.6688e-04*	0.0104	Skipped due to zero count	Skipped due to zero count	0.10962	0.29709	0.051882	0.014581	0.77671	0.027411	0.20376	0.027411
Not applicable	1.4550e-14*	2.9644e-32*	6.0785e-08*	2.5346e-09*	0	5.6784e-41*	6.1797e-31*	0.15433	8.9145e-179*	6.7240e-06*	2.9438e-16*	6.9914e-52*	1.3607e-19*	2.1137e-10*	2.6578e-222*	2.1137e-10*
Phase1	1.2928e-03*	6.3073e-05*	0.010366	0.040806	2.5471e-04*	5.4510e-03*	0.13489	0.56751	2.7730e-09*	3.1749e-13*	1.3660e-17*	2.2956e-19*	1.6194e-11*	1.7734e-14*	3.0462e-23*	1.7734e-14*
Phase1|Phase2	1.5619e-07*	1.1287e-03*	7.6618e-18*	0.060813	2.5100e-23*	6.7193e-16*	0.58119	0.029573	2.5842e-133*	1.3626e-88*	2.6351e-61*	5.1376e-56*	2.2068e-26*	8.5477e-30*	5.0329e-106*	8.5477e-30*
Phase2	1.6772e-51*	1.1362e-46*	1.1758e-56*	9.4581e-23*	9.9179e-144*	2.8007e-85*	1.7803e-08*	0.04039	0	0	4.4762e-239*	8.6111e-250*	4.2795e-20*	3.3873e-35*	0	3.3873e-35*
Phase2|Phase3	0.023698	5.8475e-04*	1.6766e-05*	2.0833e-06*	8.7686e-04*	5.2169e-09*	0.48722	0.39134	5.4944e-29*	7.9060e-22*	2.8805e-15*	9.8184e-16*	1.9190e-09*	0.10069	1.4782e-06*	0.10069
Phase3	0.052195	0.0081101	3.3088e-72*	6.3624e-65*	2.0736e-273*	5.6974e-124*	5.8003e-06*	1.3090e-09*	1.2121e-10*	0.41538	4.9197e-120*	4.7225e-100*	3.9505e-180*	2.2140e-05*	8.2784e-178*	2.2140e-05*
Phase4	7.3323e-06*	2.4159e-06*	3.0654e-15*	4.1084e-04*	2.0037e-205*	6.5035e-30*	0.033308	Skipped due to zero count	1.5651e-22*	0.58497	1.1153e-07*	2.9118e-09*	6.8536e-30*	1.2967e-12*	1.0709e-17*	1.2967e-12*
Funder type
FED	0.23136	0.2475	9.0206e-07*	6.9846e-03*	2.3213e-04*	0.035593	0.173	6.8631e-07*	2.7909e-18*	3.7000e-08*	5.9601e-03*	0.0088725	1.9578e-06*	9.1175e-21*	1.5940e-29*	2.0068e-33*
Industry	9.9952e-19*	5.0266e-03*	9.6905e-82*	6.9634e-14*	7.1531e-16*	3.4840e-15*	2.4640e-06*	3.5085e-10*	5.6600e-178*	1.3032e-180*	8.2480e-179*	1.6619e-131*	4.3399e-122*	1.6770e-75*	4.5159e-103*	1.3786e-148*
NIH	2.2938e-08*	3.8076e-22*	7.9278e-28*	0.0095299	2.1438e-25*	2.6304e-07*	0.38996	0.16678	4.5551e-13*	3.9859e-28*	3.9544e-157*	1.1223e-95*	7.8863e-12*	2.0360e-29*	7.4195e-234*	1.1831e-142*
Other	2.9044e-70*	1.2327e-64*	1.6498e-111*	1.6082e-48*	2.2189e-99*	1.1181e-25*	7.8625e-16*	0.016745	8.9106e-71*	0	0	5.4021e-290*	0.056287	2.0645e-41*	0	0
aRefers to trial start years.
bWeighted averages were calculated for years 1990–2022 based on participant distribution in the rare disease clinical trials.
*Indicates significance at Bonferroni-corrected significance level (AP: 0.0071; MP: 0.0063; MP funder type: 0.0125).
Abbreviations: AP, Aggregate proportions; FED, Federal; MP, Mean proportions; NIH, National Institute of Health; RD, rare disease; US, United States.

### Sheet: eTable 13
Table S13: Racial and ethnic distribution of participants in multinationala RD trials (1997–2022)b
Aggregate proportions, n (%)
	American Indian or Alaska Native	Asian	Black or African American	Native Hawaiian or Other Pacific Islander	White	More than one race	Race unknown or Not reported	Hispanic or Latino	Not Hispanic or Latino	Ethnicity unknown or not reported
Overall Distribution	1878 (0.8)	24907 (10.4)	22086 (9.2)	566 (0.2)	171879 (71.9)	4285 (1.8)	13375 (5.6)	26511 (12.1)	174792 (79.7)	17912 (8.2)
Distribution across study phase
Early Phase1	0 (0.0)	13 (15.5)	0 (0.0)	0 (0.0)	71 (84.5)	0 (0.0)	0 (0.0)	12 (7.7)	135 (87.1)	8 (5.2)
Not applicable	22 (0.6)	414 (11.8)	336 (9.6)	18 (0.5)	2315 (65.8)	27 (0.8)	385 (10.9)	199 (9.3)	1695 (78.9)	255 (11.9)
Phase 1	7 (0.3)	215 (9.8)	167 (7.6)	6 (0.3)	1650 (75.0)	8 (0.4)	146 (6.6)	323 (14.5)	1774 (79.7)	129 (5.8)
Phase1|Phase2	48 (0.5)	863 (8.4)	482 (4.7)	12 (0.1)	7931 (77.3)	119 (1.2)	799 (7.8)	726 (7.2)	8413 (83.2)	971 (9.6)
Phase2	253 (0.6)	3198 (7.9)	3069 (7.6)	113 (0.3)	29479 (72.8)	2149 (5.3)	2219 (5.5)	6686 (17.3)	29087 (75.2)	2994 (7.5)
Phase2|Phase3	87 (0.8)	949 (9.0)	3388 (32.2)	18 (0.2)	5518 (52.5)	114 (1.1)	439 (4.2)	578 (9.6)	5085 (84.8)	332 (5.5)
Phase 3	1397 (0.8)	18857 (11.4)	13670 (8.3)	391 (0.2)	119998 (72.7)	1686 (1.0)	8978 (5.4)	17758 (11.3)	126277 (80.4)	13116 (8.3)
Phase 4	64 (0.9)	398 (5.7)	974 (14.0)	8 (0.1)	4917 (70.7)	182 (2.6)	409 (5.9)	229 (8.3)	2326 (84.2)	207 (7.5)
Distribution across funder type
Federal	2 (0.1)	268 (9.1)	2215 (75.3)	0 (0.0)	94 (3.2)	357 (12.1)	6 (0.2)	106 (3.6)	1434 (48.7)	1402 (47.7)
Industry	1438 (0.9)	21127 (13.0)	9280 (5.7)	255 (0.2)	122270 (75.0)	1520 (0.9)	7087 (4.3)	13353 (8.9)	123373 (82.0)	13655 (9.1)
National Institute of Health	121 (0.6)	1014 (5.3)	1757 (9.2)	82 (0.4)	13034 (68.4)	1737 (9.1)	1322 (6.9)	4322 (24.9)	12370 (71.2)	686 (3.9)
Other	317 (0.6)	2498 (4.6)	8834 (16.4)	229 (0.4)	26481 (67.6)	671 (1.2)	4960 (9.2)	8730 (18.0)	37615 (77.5)	2169 (4.5)
aTrials conducted in the US and other countries.
bRefers to trial start years.
Abbreviations: n, number of participants; RD, rare disease; United States.
